# Multi-omic comparative analysis of COVID-19 and bacterial sepsis-induced ARDS

**DOI:** 10.1101/2022.05.16.22274587

**Authors:** Richa Batra, William Whalen, Sergio Alvarez-Mulett, Luis G. Gómez-Escobar, Katherine L. Hoffman, Will Simmons, John Harrington, Kelsey Chetnik, Mustafa Buyukozkan, Elisa Benedetti, Mary E. Choi, Karsten Suhre, Edward Schenck, Augustine M.K. Choi, Frank Schmidt, Soo Jung Cho, Jan Krumsiek

## Abstract

**Background:** Acute respiratory distress syndrome (ARDS), a life-threatening condition characterized by hypoxemia and poor lung compliance, is associated with high mortality. ARDS induced by COVID-19 has similar clinical presentations and pathological manifestations as non-COVID-19 ARDS. However, COVID-19 ARDS is associated with a more protracted inflammatory respiratory failure compared to traditional ARDS. Therefore, a comprehensive molecular comparison of ARDS of different etiologies groups may pave the way for more specific clinical interventions.

**Methods and Findings:** In this study, we compared COVID-19 ARDS (n=43) and bacterial sepsis-induced (non-COVID-19) ARDS (n=24) using multi-omic plasma profiles covering 663 metabolites, 1,051 lipids, and 266 proteins. To address both between- and within-ARDS group variabilities we followed two approaches. First, we identified 706 molecules differently abundant between the two ARDS etiologies, revealing more than 40 biological processes differently regulated between the two groups. From these processes, we assembled a cascade of therapeutically relevant pathways downstream of sphingosine metabolism. The analysis suggests a possible overactivation of arginine metabolism involved in long-term sequelae of ARDS and highlights the potential of JAK inhibitors to improve outcomes in bacterial sepsis-induced ARDS. The second part of our study involved the comparison of the two ARDS groups with respect to clinical manifestations. Using a data-driven multi-omic network, we identified signatures of acute kidney injury (AKI) and thrombocytosis within each ARDS group. The AKI-associated network implicated mitochondrial dysregulation which might lead to post-ARDS renal-sequalae. The thrombocytosis-associated network hinted at a synergy between prothrombotic processes, namely IL-17, MAPK, TNF signaling pathways, and cell adhesion molecules. Thus, we speculate that combination therapy targeting two or more of these processes may ameliorate thrombocytosis-mediated hypercoagulation.

**Conclusion:** We present a first comprehensive molecular characterization of differences between two ARDS etiologies – COVID-19 and bacterial sepsis. Further investigation into the identified pathways will lead to a better understanding of the pathophysiological processes, potentially enabling novel therapeutic interventions.
