## Supplementary Table 1 for "Multi-omic comparative analysis of COVID-19 and bacterial sepsis-induced ARDS"

### Sheet: Caption
Supplementary Table 1: Patient demographics and clinical manifestations.

### Sheet: demographics
	Overall	Bacterial sepsis-induced ARDS	COVID-19 ARDS	p_value
Age	60 (50, 70)	62 (56, 71)	58 (49, 66)	0.13
Sex				0.004
Female	17 (25%)	11 (46%)	6 (14%)
Male	50 (75%)	13 (54%)	37 (86%)
Race				0.8
Asian	7 (14%)	3 (17%)	4 (12%)
Black	5 (9.8%)	2 (11%)	3 (9.1%)
Other	15 (29%)	4 (22%)	11 (33%)
White	24 (47%)	9 (50%)	15 (45%)
Unknown	16	6	10
BMI	27.8 (24.8, 31.7)	28.3 (22.6, 32.5)	27.4 (25.2, 31.7)	0.9
Smoking status				0.5
Active Smoker	4 (6.0%)	2 (8.3%)	2 (4.7%)
Former Smoker	14 (21%)	3 (12%)	11 (26%)
No	49 (73%)	19 (79%)	30 (70%)
Coronary artery disease (CAD)	6 (9.0%)	3 (12%)	3 (7.0%)	0.7
Diabetes mellitus (DM)	13 (19%)	6 (25%)	7 (16%)	0.5
Hypertension (HTN)	27 (40%)	10 (42%)	17 (40%)	0.9
Cerebrovascular accident (CVA)/Stroke	2 (3.0%)	0 (0%)	2 (4.7%)	0.5
Chronic kidney disease (CKD) /End-stage renal disease (ESRD)				0.026
CKD	2 (3.0%)	2 (8.3%)	0 (0%)
ESRD	4 (6.0%)	3 (12%)	1 (2.3%)
No	61 (91%)	19 (79%)	42 (98%)
Chronic obstructive pulmonary disease (COPD)	2 (3.0%)	1 (4.2%)	1 (2.3%)	>0.9
Asthma	1 (1.5%)	0 (0%)	1 (2.3%)	>0.9
Active cancer	13 (19%)	12 (50%)	1 (2.3%)	<0.001
Immunosuppressed	9 (13%)	9 (38%)	0 (0%)	<0.001
Median (IQR). IQR = interquartile range, i.e., middle 50% of the data.
*Missing = # of samples with missing information
Kruskal-Wallis rank sum test; Fisher's exact test; Fisher's test with simulated p-value
n (%)

### Sheet: clinical manifestations
	Overall	Bacterial sepsis-induced ARDS	COVID-19 ARDS	p_value
Sequential organ failure assessment (SOFA)	10.0 (8.0, 12.0)	9.0 (8.5, 12.0)	10.0 (8.0, 12.0)	>0.9
Missing	2	1	1
Lymphocyte	4.1 (1.2, 9.2)	0.6 (0.3, 1.0)	6.6 (3.2, 12.4)	<0.001
Missing	14	9	5
Albumin	1.9 (1.6, 2.2)	1.8 (1.4, 2.1)	2.0 (1.6, 2.2)	0.2
Missing	1	0	1
C-Reactive Protein	10 (5, 23)	N/A	10 (5, 23)
Missing	31	24	7
Lactate dehydrogenase (LDH)	425 (364, 546)	370 (199, 530)	432 (377, 551)	0.4
Missing	33	19	14
Ferritin	1,200 (653, 1,589)	454 (454, 454)	1,218 (735, 1,597)	0.3
Missing	38	23	15
Platelet	259 (153, 398)	86 (26, 272)	316 (213, 407)	<0.001
Missing	1	0	1
Prothrombin time (PT)	14.1 (13.1, 16.6)	14.3 (12.3, 17.1)	14.1 (13.2, 15.8)	0.8
Missing	17	4	13
Partial Thromboplastin Time	32 (29, 38)	30 (27, 34)	33 (31, 41)	0.054
Missing	14	1	13
Fibrinogen	714 (568, 860)	609 (531, 734)	737 (612, 860)	0.4
Missing	40	20	20
D-Dimer	979 (598, 2,342)	N/A	979 (598, 2,342)
Missing	36	24	12
Positive end-expiratory pressure (PEEP)	8.0 (5.0, 13.2)	6.0 (5.0, 8.2)	12.0 (8.0, 14.5)	<0.001
Missing	4	0	4
Plateau Pressure	25 (20, 29)	20 (18, 26)	26 (22, 30)	0.043
Missing	25	9	16
Static Compliance	30 (18, 36)	22 (13, 32)	32 (21, 40)	0.013
Missing	17	6	11
PaO2/FiO2 ratio	123 (85, 151)	98 (68, 168)	124 (96, 150)	0.6
Missing	5	4	1
Acute kidney injury (AKI) Stage				0.2
0	36 (54%)	9 (38%)	27 (63%)
1	15 (22%)	8 (33%)	7 (16%)
2	10 (15%)	5 (21%)	5 (12%)
3	6 (9.0%)	2 (8.3%)	4 (9.3%)
In-hospital mortality	20 (30%)	9 (38%)	11 (26%)	0.3
Median (IQR). IQR = interquartile range, i.e., middle 50% of the data.
*Missing = # of samples with missing information
Kruskal-Wallis rank sum test; Fisher's exact test; Fisher's test with simulated p-value
n (%)
