## Supplementary Table 3 for "Multi-omic comparative analysis of COVID-19 and bacterial sepsis-induced ARDS"

### Sheet: Caption
Supplementary Table 3: Pathways associated with molecules differently abundant between COVID-19 ARDS and Bacterial sepsis-induced ARDS.

### Sheet: Metabolomics
name	SUB-PATHWAY	SUPER-PATHWAY						p_value
aspartate	Alanine and Aspartate Metabolism	Amino Acid						0.000934151
hydroxyasparagine	Alanine and Aspartate Metabolism	Amino Acid						0.000904513
N-acetylalanine	Alanine and Aspartate Metabolism	Amino Acid						0.0060212
N-acetylaspartate (NAA)	Alanine and Aspartate Metabolism	Amino Acid						0.000319974
erythronate*	Aminosugar Metabolism	Carbohydrate						0.0114534
N-acetylglucosamine/N-acetylgalactosamine	Aminosugar Metabolism	Carbohydrate						0.00024172
5alpha-androstan-3alpha,17beta-diol monosulfate (1)	Androgenic Steroids	Lipid						0.00279962
ascorbic acid 3-sulfate*	Ascorbate and Aldarate Metabolism	Cofactors and Vitamins						0.01073
oxalate (ethanedioate)	Ascorbate and Aldarate Metabolism	Cofactors and Vitamins						0.000277015
threonate	Ascorbate and Aldarate Metabolism	Cofactors and Vitamins						0.000769181
3-hydroxyhippurate	Benzoate Metabolism	Xenobiotics						0.00043363
guaiacol sulfate	Benzoate Metabolism	Xenobiotics						0.00584035
methyl-4-hydroxybenzoate sulfate	Benzoate Metabolism	Xenobiotics						0.00418429
o-cresol sulfate	Benzoate Metabolism	Xenobiotics						4.29365e-05
propyl 4-hydroxybenzoate sulfate	Benzoate Metabolism	Xenobiotics						6.24788e-06
(2-butoxyethoxy)acetic acid	Chemical	Xenobiotics						0.000835939
3,5-dichloro-2,6-dihydroxybenzoic acid	Chemical	Xenobiotics						0.00986773
3-bromo-5-chloro-2,6-dihydroxybenzoic acid*	Chemical	Xenobiotics						0.0011345
cortisol	Corticosteroids	Lipid						0.000228058
cortisone	Corticosteroids	Lipid						0.000857259
tetrahydrocortisol glucuronide	Corticosteroids	Lipid						0.00049933
2,6-dihydroxybenzoic acid	Drug - Topical Agents	Xenobiotics						0.00246506
oleoyl ethanolamide	Endocannabinoid	Lipid						0.000822286
palmitoyl ethanolamide	Endocannabinoid	Lipid						0.00788963
arachidoylcarnitine (C20)*	Fatty Acid Metabolism (Acyl Carnitine, Long Chain Saturated)	Lipid						0.00916378
cerotoylcarnitine (C26)*	Fatty Acid Metabolism (Acyl Carnitine, Long Chain Saturated)	Lipid						0.00488772
lignoceroylcarnitine (C24)*	Fatty Acid Metabolism (Acyl Carnitine, Long Chain Saturated)	Lipid						7.51186e-05
stearoylcarnitine (C18)	Fatty Acid Metabolism (Acyl Carnitine, Long Chain Saturated)	Lipid						0.00115821
nervonoylcarnitine (C24:1)*	Fatty Acid Metabolism (Acyl Carnitine, Monounsaturated)	Lipid						8.87132e-06
trans-3,4-methyleneheptanoylcarnitine	Fatty Acid Metabolism (Acyl Carnitine, Monounsaturated)	Lipid						0.00491291
ximenoylcarnitine (C26:1)*	Fatty Acid Metabolism (Acyl Carnitine, Monounsaturated)	Lipid						8.15051e-06
linolenoylcarnitine (C18:3)*	Fatty Acid Metabolism (Acyl Carnitine, Polyunsaturated)	Lipid						0.0111119
3-hydroxybutyroylglycine	Fatty Acid Metabolism (Acyl Glycine)	Lipid						0.00649909
cis-3,4-methyleneheptanoylglycine	Fatty Acid Metabolism (Acyl Glycine)	Lipid						0.00147591
picolinoylglycine	Fatty Acid Metabolism (Acyl Glycine)	Lipid						0.00499366
trans-2-hexenoylglycine	Fatty Acid Metabolism (Acyl Glycine)	Lipid						0.000579858
propionylcarnitine (C3)	Fatty Acid Metabolism (also BCAA Metabolism)	Lipid						3.49022e-06
N-acetyl-2-aminooctanoate*	Fatty Acid, Amino	Lipid						0.000415151
2-hydroxyglutarate	Fatty Acid, Dicarboxylate	Lipid						0.00679077
azelate (C9-DC)	Fatty Acid, Dicarboxylate	Lipid						0.000160586
decadienedioic acid (C10:2-DC)	Fatty Acid, Dicarboxylate	Lipid						0.00340192
heptenedioate (C7:1-DC)*	Fatty Acid, Dicarboxylate	Lipid						0.000200899
tridecenedioate (C13:1-DC)*	Fatty Acid, Dicarboxylate	Lipid						0.00220066
12,13-DiHOME	Fatty Acid, Dihydroxy	Lipid						0.00185653
2R,3R-dihydroxybutyrate	Fatty Acid, Dihydroxy	Lipid						0.00138708
9,10-DiHOME	Fatty Acid, Dihydroxy	Lipid						0.00523553
2-hydroxynervonate*	Fatty Acid, Monohydroxy	Lipid						0.00181557
2-hydroxyoctanoate	Fatty Acid, Monohydroxy	Lipid						0.00137684
3-hydroxyhexanoate	Fatty Acid, Monohydroxy	Lipid						3.04613e-05
3-hydroxylaurate	Fatty Acid, Monohydroxy	Lipid						0.00465287
3-hydroxymyristate	Fatty Acid, Monohydroxy	Lipid						0.00806474
3-hydroxyoctanoate	Fatty Acid, Monohydroxy	Lipid						0.00108205
9-hydroxystearate	Fatty Acid, Monohydroxy	Lipid						0.00400499
2-keto-3-deoxy-gluconate	Food Component/Plant	Xenobiotics						0.00745203
3-hydroxystachydrine*	Food Component/Plant	Xenobiotics						0.00746725
ethyl beta-glucopyranoside	Food Component/Plant	Xenobiotics						4.29357e-06
homostachydrine*	Food Component/Plant	Xenobiotics						0.000316398
tartronate (hydroxymalonate)	Food Component/Plant	Xenobiotics						0.00189799
gamma-glutamylcitrulline*	Gamma-glutamyl Amino Acid	Peptide						0.000237351
gamma-glutamylglutamate	Gamma-glutamyl Amino Acid	Peptide						0.000576061
gamma-glutamylhistidine	Gamma-glutamyl Amino Acid	Peptide						0.00844229
gamma-glutamylisoleucine*	Gamma-glutamyl Amino Acid	Peptide						0.000369624
gamma-glutamylleucine	Gamma-glutamyl Amino Acid	Peptide						0.0129596
gamma-glutamylmethionine	Gamma-glutamyl Amino Acid	Peptide						0.0102634
2-pyrrolidinone	Glutamate Metabolism	Amino Acid						8.73204e-05
alpha-ketoglutaramate*	Glutamate Metabolism	Amino Acid						0.00400356
beta-citrylglutamate	Glutamate Metabolism	Amino Acid						0.0128637
citramalate	Glutamate Metabolism	Amino Acid						0.0001106
glutamate	Glutamate Metabolism	Amino Acid						9.96684e-06
N-acetylglutamate	Glutamate Metabolism	Amino Acid						0.00365912
S-1-pyrroline-5-carboxylate	Glutamate Metabolism	Amino Acid						0.0010743
cysteinylglycine	Glutathione Metabolism	Amino Acid						0.00113558
dimethylglycine	Glycine, Serine and Threonine Metabolism	Amino Acid						0.000628406
serine	Glycine, Serine and Threonine Metabolism	Amino Acid						0.00599247
maltotriose	Glycogen Metabolism	Carbohydrate						0.000818787
3-phosphoglycerate	Glycolysis, Gluconeogenesis, and Pyruvate Metabolism	Carbohydrate						0.00295665
lactate	Glycolysis, Gluconeogenesis, and Pyruvate Metabolism	Carbohydrate						0.00361393
1-methyl-5-imidazoleacetate	Histidine Metabolism	Amino Acid						0.00161248
1-methyl-5-imidazolelactate	Histidine Metabolism	Amino Acid						5.88461e-05
3-methylhistidine	Histidine Metabolism	Amino Acid						0.000167549
imidazole lactate	Histidine Metabolism	Amino Acid						0.00031697
myo-inositol	Inositol Metabolism	Lipid						0.00387793
2,3-dihydroxy-2-methylbutyrate	Leucine, Isoleucine and Valine Metabolism	Amino Acid						0.00124154
2-ketocaprylate	Leucine, Isoleucine and Valine Metabolism	Amino Acid						0.0124427
2-methylbutyrylcarnitine (C5)	Leucine, Isoleucine and Valine Metabolism	Amino Acid						0.000302924
beta-hydroxyisovalerate	Leucine, Isoleucine and Valine Metabolism	Amino Acid						0.0114346
beta-hydroxyisovaleroylcarnitine	Leucine, Isoleucine and Valine Metabolism	Amino Acid						0.00307718
isobutyrylcarnitine (C4)	Leucine, Isoleucine and Valine Metabolism	Amino Acid						0.000343808
isoleucine	Leucine, Isoleucine and Valine Metabolism	Amino Acid						0.0113832
isovalerylcarnitine (C5)	Leucine, Isoleucine and Valine Metabolism	Amino Acid						0.00492299
leucine	Leucine, Isoleucine and Valine Metabolism	Amino Acid						0.0109857
tiglyl carnitine (C5)	Leucine, Isoleucine and Valine Metabolism	Amino Acid						0.000718234
erucate (22:1n9)	Long Chain Monounsaturated Fatty Acid	Lipid						0.00304816
myristoleate (14:1n5)	Long Chain Monounsaturated Fatty Acid	Lipid						0.0013284
eicosapentaenoate (EPA; 20:5n3)	Long Chain Polyunsaturated Fatty Acid (n3 and n6)	Lipid						4.49779e-06
stearidonate (18:4n3)	Long Chain Polyunsaturated Fatty Acid (n3 and n6)	Lipid						1.28554e-05
tetradecadienoate (14:2)*	Long Chain Polyunsaturated Fatty Acid (n3 and n6)	Lipid						0.00547578
2-aminoadipate	Lysine Metabolism	Amino Acid						1.64853e-05
6-oxopiperidine-2-carboxylate	Lysine Metabolism	Amino Acid						2.4895e-05
1-stearoyl-GPS (18:0)*	Lysophospholipid	Lipid						0.00935096
10-undecenoate (11:1n1)	Medium Chain Fatty Acid	Lipid						0.000274589
5-dodecenoate (12:1n7)	Medium Chain Fatty Acid	Lipid						3.32199e-05
caprate (10:0)	Medium Chain Fatty Acid	Lipid						0.0011746
caprylate (8:0)	Medium Chain Fatty Acid	Lipid						0.000622564
cysteine	Methionine, Cysteine, SAM and Taurine Metabolism	Amino Acid						0.00433066
hypotaurine	Methionine, Cysteine, SAM and Taurine Metabolism	Amino Acid						0.0023226
methionine sulfone	Methionine, Cysteine, SAM and Taurine Metabolism	Amino Acid						0.000252688
N-acetylmethionine sulfoxide	Methionine, Cysteine, SAM and Taurine Metabolism	Amino Acid						0.000374677
succinoyltaurine	Methionine, Cysteine, SAM and Taurine Metabolism	Amino Acid						0.000649104
3-hydroxy-3-methylglutarate	Mevalonate Metabolism	Lipid						0.00228443
adenosine 5'-diphosphoribose (ADP-ribose)	Nicotinate and Nicotinamide Metabolism	Cofactors and Vitamins						0.00127701
nicotinamide	Nicotinate and Nicotinamide Metabolism	Cofactors and Vitamins						0.00865086
nicotinamide riboside	Nicotinate and Nicotinamide Metabolism	Cofactors and Vitamins						0.00235539
trigonelline (N'-methylnicotinate)	Nicotinate and Nicotinamide Metabolism	Cofactors and Vitamins						4.20352e-10
branched-chain, straight-chain, or cyclopropyl 12:1 fatty acid*	Partially Characterized Molecules	Partially Characterized Molecules						0.00404458
glutamine conjugate of C6H10O2 (1)*	Partially Characterized Molecules	Partially Characterized Molecules						0.000761071
glutamine conjugate of C6H10O2 (2)*	Partially Characterized Molecules	Partially Characterized Molecules						0.00120708
glutamine conjugate of C7H12O2*	Partially Characterized Molecules	Partially Characterized Molecules						7.97418e-07
glycine conjugate of C10H12O2*	Partially Characterized Molecules	Partially Characterized Molecules						0.000453934
glycine conjugate of C10H14O2 (1)*	Partially Characterized Molecules	Partially Characterized Molecules						3.41026e-05
ribitol	Pentose Metabolism	Carbohydrate						0.00245798
phenyllactate (PLA)	Phenylalanine Metabolism	Amino Acid						0.00822822
1-stearoyl-2-arachidonoyl-GPS (18:0/20:4)	Phosphatidylserine (PS)	Lipid						0.00087037
1-stearoyl-2-docosahexaenoyl-GPS (18:0/22:6)*	Phosphatidylserine (PS)	Lipid						0.00234368
1-stearoyl-2-oleoyl-GPS (18:0/18:1)	Phosphatidylserine (PS)	Lipid						1.5834e-05
phosphocholine	Phospholipid Metabolism	Lipid						0.00455287
glycerophosphoethanolamine	Phospholipid Metabolism	Lipid						3.73814e-05
glycerophosphorylcholine (GPC)	Phospholipid Metabolism	Lipid						0.00130534
phosphoethanolamine (PE)	Phospholipid Metabolism	Lipid						0.00156705
4-acetamidobutanoate	Polyamine Metabolism	Amino Acid						0.000270522
N-acetylputrescine	Polyamine Metabolism	Amino Acid						0.00022198
N1,N12-diacetylspermine	Polyamine Metabolism	Amino Acid						0.00016766
17alpha-hydroxypregnanolone glucuronide	Pregnenolone Steroids	Lipid						0.000117922
pregnenediol sulfate (C21H34O5S)*	Pregnenolone Steroids	Lipid						0.00602089
pregnenetriol disulfate*	Pregnenolone Steroids	Lipid						0.00226859
pregnenetriol sulfate*	Pregnenolone Steroids	Lipid						0.00300303
pregnenolone sulfate	Pregnenolone Steroids	Lipid						0.00637052
taurochenodeoxycholate	Primary Bile Acid Metabolism	Lipid						0.000112466
taurocholate	Primary Bile Acid Metabolism	Lipid						0.00023482
pregnanediol-3-glucuronide	Progestin Steroids	Lipid						0.00190908
inosine 5'-monophosphate (IMP)	Purine Metabolism, (Hypo)Xanthine/Inosine containing	Nucleotide						0.00497618
AMP	Purine Metabolism, Adenine containing	Nucleotide						0.00174858
1-methyladenosine	Purine Metabolism, Adenine containing	Nucleotide						0.00106388
N6-succinyladenosine	Purine Metabolism, Adenine containing	Nucleotide						0.00121007
7-methylguanine	Purine Metabolism, Guanine containing	Nucleotide						6.60156e-05
N2,N2-dimethylguanosine	Purine Metabolism, Guanine containing	Nucleotide						0.0016577
uridine	Pyrimidine Metabolism, Uracil containing	Nucleotide						0.00113291
taurocholenate sulfate*	Secondary Bile Acid Metabolism	Lipid						0.00230143
sphingadienine	Sphingolipid Synthesis	Lipid						9.48043e-05
sphingosine	Sphingosines	Lipid						0.00163659
sphingosine 1-phosphate	Sphingosines	Lipid						0.00249832
beta-sitosterol	Sterol	Lipid						9.35371e-06
aconitate [cis or trans]	TCA Cycle	Energy						0.00100441
citraconate/glutaconate	TCA Cycle	Energy						0.000244433
isocitric lactone	TCA Cycle	Energy						0.0014244
delta-CEHC	Tocopherol Metabolism	Cofactors and Vitamins						0.00408549
delta-tocopherol	Tocopherol Metabolism	Cofactors and Vitamins						0.00545533
gamma-CEHC	Tocopherol Metabolism	Cofactors and Vitamins						0.00273729
5-hydroxyindoleacetate	Tryptophan Metabolism	Amino Acid						0.000276333
6-bromotryptophan	Tryptophan Metabolism	Amino Acid						0.00610596
3-(4-hydroxyphenyl)lactate (HPLA)	Tyrosine Metabolism	Amino Acid						0.000907822
3-methoxytyrosine	Tyrosine Metabolism	Amino Acid						0.00377426
4-methoxyphenol sulfate	Tyrosine Metabolism	Amino Acid						0.00642464
m-tyramine sulfate	Tyrosine Metabolism	Amino Acid						1.78903e-05
vanillactate	Tyrosine Metabolism	Amino Acid						0.00046915
vanillylmandelate (VMA)	Tyrosine Metabolism	Amino Acid						1.46775e-05
argininate*	Urea cycle; Arginine and Proline Metabolism	Amino Acid						0.000804533
arginine	Urea cycle; Arginine and Proline Metabolism	Amino Acid						0.00153043
citrulline	Urea cycle; Arginine and Proline Metabolism	Amino Acid						1.76799e-05
N-acetylarginine	Urea cycle; Arginine and Proline Metabolism	Amino Acid						0.00123933
N-acetylcitrulline	Urea cycle; Arginine and Proline Metabolism	Amino Acid						0.00500076
N-methylproline	Urea cycle; Arginine and Proline Metabolism	Amino Acid						0.00424652
retinol (Vitamin A)	Vitamin A Metabolism	Cofactors and Vitamins						0.00031447
1-methylurate	Xanthine Metabolism	Xenobiotics						0.000300799
theobromine	Xanthine Metabolism	Xenobiotics						3.67395e-07

### Sheet: Lipidomics
name	Lipid class
CER(14:0)	CER
CER(16:0)	CER
CER(18:1)	CER
CER(20:1)	CER
CE(12:0)	CE
CE(14:0)	CE
CE(14:1)	CE
CE(15:0)	CE
CE(16:1)	CE
CE(17:0)	CE
CE(18:4)	CE
CE(20:5)	CE
CE(22:2)	CE
DAG(14:0/22:6)	DAG
DAG(14:1/16:0)	DAG
DAG(14:1/18:1)	DAG
DAG(16:0/18:2)	DAG
DAG(16:0/18:3)	DAG
DAG(16:0/20:5)	DAG
DAG(16:0/22:5)	DAG
DAG(16:0/22:6)	DAG
DAG(18:0/18:1)	DAG
DAG(18:0/18:2)	DAG
DAG(18:0/18:3)	DAG
DAG(18:0/22:6)	DAG
DAG(18:1/18:2)	DAG
DAG(18:1/20:1)	DAG
DAG(18:1/20:5)	DAG
DAG(18:1/22:5)	DAG
DAG(18:1/22:6)	DAG
DAG(18:2/18:3)	DAG
DAG(18:2/20:5)	DAG
DAG(18:2/22:4)	DAG
DAG(18:2/22:5)	DAG
DAG(18:2/22:6)	DAG
DCER(14:0)	DCER
DCER(16:0)	DCER
DCER(18:1)	DCER
DCER(22:1)	DCER
HCER(14:0)	HCER
HCER(18:0)	HCER
HCER(18:1)	HCER
HCER(20:0)	HCER
HCER(20:1)	HCER
HCER(22:1)	HCER
LCER(14:0)	LCER
LCER(18:0)	LCER
LCER(26:0)	LCER
LCER(26:1)	LCER
LPC(16:0)	LPC
LPC(18:0)	LPC
LPC(18:1)	LPC
LPC(18:2)	LPC
LPE(18:2)	LPE
LPE(22:6)	LPE
MAG(14:1)	MAG
MAG(18:2)	MAG
PC(14:0/18:1)	PC
PC(14:0/18:2)	PC
PC(14:0/20:4)	PC
PC(15:0/18:1)	PC
PC(15:0/18:2)	PC
PC(16:0/14:0)	PC
PC(16:0/16:0)	PC
PC(16:0/16:1)	PC
PC(16:0/18:0)	PC
PC(16:0/18:1)	PC
PC(16:0/18:2)	PC
PC(16:0/18:3)	PC
PC(16:0/20:1)	PC
PC(16:0/20:4)	PC
PC(16:0/20:5)	PC
PC(16:0/22:4)	PC
PC(17:0/18:1)	PC
PC(17:0/18:2)	PC
PC(17:0/20:4)	PC
PC(18:0/16:1)	PC
PC(18:0/18:0)	PC
PC(18:0/18:3)	PC
PC(18:0/20:4)	PC
PC(18:0/20:5)	PC
PC(18:0/22:4)	PC
PC(18:1/16:1)	PC
PC(18:1/18:1)	PC
PC(18:1/20:3)	PC
PC(18:1/20:4)	PC
PC(18:1/20:5)	PC
PC(18:2/16:1)	PC
PC(20:0/18:1)	PC
PC(20:0/20:4)	PC
PE(16:0/20:4)	PE
PE(18:0/20:5)	PE
PE(O-18:0/22:6)	PE
PE(P-18:0/20:5)	PE
PE(P-18:1/20:3)	PE
PI(18:0/18:1)	PI
PI(18:1/18:1)	PI
SM(14:0)	SM
SM(16:0)	SM
SM(18:1)	SM
SM(20:1)	SM
SM(22:1)	SM
TAG42:0-FA12:0	TAG
TAG42:2-FA18:2	TAG
TAG44:0-FA12:0	TAG
TAG44:0-FA14:0	TAG
TAG44:1-FA12:0	TAG
TAG44:1-FA14:0	TAG
TAG44:1-FA14:1	TAG
TAG44:1-FA16:1	TAG
TAG44:1-FA18:1	TAG
TAG44:2-FA12:0	TAG
TAG44:2-FA14:0	TAG
TAG44:2-FA16:0	TAG
TAG44:2-FA18:2	TAG
TAG44:3-FA18:2	TAG
TAG45:0-FA14:0	TAG
TAG45:0-FA15:0	TAG
TAG45:0-FA16:0	TAG
TAG45:1-FA15:0	TAG
TAG45:1-FA16:0	TAG
TAG46:0-FA12:0	TAG
TAG46:0-FA14:0	TAG
TAG46:0-FA16:0	TAG
TAG46:1-FA12:0	TAG
TAG46:1-FA14:0	TAG
TAG46:1-FA14:1	TAG
TAG46:1-FA16:0	TAG
TAG46:1-FA16:1	TAG
TAG46:1-FA18:0	TAG
TAG46:2-FA12:0	TAG
TAG46:2-FA14:0	TAG
TAG46:2-FA14:1	TAG
TAG46:2-FA16:0	TAG
TAG46:2-FA16:1	TAG
TAG46:3-FA12:0	TAG
TAG46:3-FA14:0	TAG
TAG46:3-FA14:1	TAG
TAG46:3-FA16:0	TAG
TAG46:3-FA16:1	TAG
TAG46:3-FA18:1	TAG
TAG46:3-FA18:2	TAG
TAG46:4-FA18:2	TAG
TAG47:0-FA14:0	TAG
TAG47:0-FA15:0	TAG
TAG47:0-FA16:0	TAG
TAG47:0-FA17:0	TAG
TAG47:1-FA14:0	TAG
TAG47:1-FA15:0	TAG
TAG47:1-FA16:0	TAG
TAG47:1-FA16:1	TAG
TAG47:1-FA17:0	TAG
TAG47:1-FA18:1	TAG
TAG47:2-FA14:0	TAG
TAG47:2-FA15:0	TAG
TAG47:2-FA16:1	TAG
TAG48:0-FA16:0	TAG
TAG48:1-FA14:0	TAG
TAG48:1-FA14:1	TAG
TAG48:1-FA16:0	TAG
TAG48:1-FA16:1	TAG
TAG48:2-FA14:1	TAG
TAG48:2-FA16:0	TAG
TAG48:2-FA16:1	TAG
TAG48:2-FA18:1	TAG
TAG48:3-FA14:0	TAG
TAG48:3-FA14:1	TAG
TAG48:3-FA16:0	TAG
TAG48:3-FA16:1	TAG
TAG48:3-FA18:1	TAG
TAG48:4-FA14:1	TAG
TAG48:4-FA16:1	TAG
TAG49:0-FA15:0	TAG
TAG49:0-FA16:0	TAG
TAG49:0-FA17:0	TAG
TAG49:1-FA14:0	TAG
TAG49:1-FA15:0	TAG
TAG49:1-FA16:0	TAG
TAG49:1-FA16:1	TAG
TAG49:1-FA17:0	TAG
TAG49:1-FA18:1	TAG
TAG49:2-FA14:0	TAG
TAG49:2-FA15:0	TAG
TAG49:2-FA16:1	TAG
TAG49:2-FA17:0	TAG
TAG49:2-FA18:1	TAG
TAG49:3-FA15:0	TAG
TAG49:3-FA16:1	TAG
TAG50:1-FA16:1	TAG
TAG50:1-FA18:0	TAG
TAG50:2-FA14:1	TAG
TAG50:2-FA16:1	TAG
TAG50:2-FA18:1	TAG
TAG50:3-FA14:1	TAG
TAG50:3-FA16:1	TAG
TAG50:3-FA20:3	TAG
TAG50:4-FA14:1	TAG
TAG50:4-FA20:3	TAG
TAG50:5-FA14:0	TAG
TAG50:5-FA14:1	TAG
TAG50:5-FA16:0	TAG
TAG50:5-FA20:4	TAG
TAG50:5-FA20:5	TAG
TAG50:6-FA20:4	TAG
TAG51:2-FA16:1	TAG
TAG51:3-FA16:1	TAG
TAG51:4-FA16:0	TAG
TAG51:4-FA20:4	TAG
TAG51:5-FA18:2	TAG
TAG52:2-FA18:2	TAG
TAG52:3-FA18:3	TAG
TAG52:3-FA20:0	TAG
TAG52:3-FA22:1	TAG
TAG52:4-FA16:0	TAG
TAG52:4-FA18:2	TAG
TAG52:4-FA18:3	TAG
TAG52:4-FA20:0	TAG
TAG52:4-FA20:3	TAG
TAG52:4-FA22:1	TAG
TAG52:5-FA16:0	TAG
TAG52:5-FA18:1	TAG
TAG52:5-FA18:2	TAG
TAG52:5-FA18:3	TAG
TAG52:5-FA20:3	TAG
TAG52:5-FA20:4	TAG
TAG52:5-FA20:5	TAG
TAG52:5-FA22:5	TAG
TAG52:6-FA16:0	TAG
TAG52:6-FA16:1	TAG
TAG52:6-FA18:1	TAG
TAG52:6-FA18:2	TAG
TAG52:6-FA18:3	TAG
TAG52:6-FA20:5	TAG
TAG52:7-FA20:5	TAG
TAG52:8-FA16:1	TAG
TAG52:8-FA18:2	TAG
TAG53:0-FA16:0	TAG
TAG53:2-FA18:2	TAG
TAG53:4-FA17:0	TAG
TAG53:4-FA18:2	TAG
TAG53:4-FA18:3	TAG
TAG53:4-FA20:4	TAG
TAG53:5-FA18:3	TAG
TAG53:5-FA20:4	TAG
TAG53:6-FA18:2	TAG
TAG54:0-FA16:0	TAG
TAG54:1-FA16:0	TAG
TAG54:2-FA18:2	TAG
TAG54:2-FA20:0	TAG
TAG54:3-FA16:0	TAG
TAG54:3-FA18:2	TAG
TAG54:3-FA18:3	TAG
TAG54:3-FA20:1	TAG
TAG54:4-FA18:0	TAG
TAG54:4-FA18:3	TAG
TAG54:4-FA20:1	TAG
TAG54:5-FA18:0	TAG
TAG54:5-FA18:1	TAG
TAG54:5-FA18:2	TAG
TAG54:5-FA18:3	TAG
TAG54:5-FA20:5	TAG
TAG54:5-FA22:1	TAG
TAG54:5-FA22:4	TAG
TAG54:6-FA16:0	TAG
TAG54:6-FA18:1	TAG
TAG54:6-FA18:2	TAG
TAG54:6-FA18:3	TAG
TAG54:6-FA20:5	TAG
TAG54:7-FA18:1	TAG
TAG54:7-FA18:2	TAG
TAG54:7-FA18:3	TAG
TAG54:7-FA20:5	TAG
TAG54:7-FA22:5	TAG
TAG54:8-FA18:2	TAG
TAG54:8-FA18:3	TAG
TAG54:8-FA20:5	TAG
TAG54:8-FA22:6	TAG
TAG55:1-FA16:0	TAG
TAG55:1-FA18:1	TAG
TAG55:2-FA18:2	TAG
TAG55:3-FA18:2	TAG
TAG55:6-FA18:1	TAG
TAG55:7-FA18:1	TAG
TAG56:1-FA16:0	TAG
TAG56:1-FA18:1	TAG
TAG56:10-FA18:2	TAG
TAG56:2-FA16:0	TAG
TAG56:2-FA18:0	TAG
TAG56:2-FA20:1	TAG
TAG56:3-FA16:0	TAG
TAG56:3-FA18:0	TAG
TAG56:3-FA18:2	TAG
TAG56:4-FA18:2	TAG
TAG56:4-FA20:1	TAG
TAG56:5-FA20:1	TAG
TAG56:5-FA22:5	TAG
TAG56:6-FA16:0	TAG
TAG56:6-FA18:0	TAG
TAG56:6-FA18:3	TAG
TAG56:6-FA20:5	TAG
TAG56:6-FA22:5	TAG
TAG56:6-FA22:6	TAG
TAG56:7-FA16:0	TAG
TAG56:7-FA18:0	TAG
TAG56:7-FA18:1	TAG
TAG56:7-FA18:2	TAG
TAG56:7-FA18:3	TAG
TAG56:7-FA20:5	TAG
TAG56:7-FA22:5	TAG
TAG56:7-FA22:6	TAG
TAG56:8-FA16:0	TAG
TAG56:8-FA16:1	TAG
TAG56:8-FA18:1	TAG
TAG56:8-FA18:2	TAG
TAG56:8-FA18:3	TAG
TAG56:8-FA20:5	TAG
TAG56:8-FA22:5	TAG
TAG56:8-FA22:6	TAG
TAG56:9-FA18:3	TAG
TAG56:9-FA20:4	TAG
TAG56:9-FA20:5	TAG
TAG56:9-FA22:6	TAG
TAG57:2-FA18:1	TAG
TAG57:3-FA18:2	TAG
TAG57:8-FA22:6	TAG
TAG58:10-FA18:2	TAG
TAG58:10-FA20:5	TAG
TAG58:10-FA22:5	TAG
TAG58:10-FA22:6	TAG
TAG58:3-FA18:1	TAG
TAG58:6-FA16:0	TAG
TAG58:6-FA18:0	TAG
TAG58:6-FA22:5	TAG
TAG58:7-FA16:0	TAG
TAG58:7-FA18:0	TAG
TAG58:7-FA18:1	TAG
TAG58:7-FA18:2	TAG
TAG58:7-FA22:5	TAG
TAG58:7-FA22:6	TAG
TAG58:8-FA18:1	TAG
TAG58:8-FA18:2	TAG
TAG58:8-FA22:5	TAG
TAG58:8-FA22:6	TAG
TAG58:9-FA18:1	TAG
TAG58:9-FA18:2	TAG
TAG58:9-FA22:5	TAG
TAG58:9-FA22:6	TAG
TAG60:10-FA22:5	TAG
TAG60:10-FA22:6	TAG
TAG60:11-FA22:5	TAG
TAG60:11-FA22:6	TAG
TAG60:12-FA22:6	TAG
CER[FA14:0]	CER
CER[FA16:0]	CER
CER[FA18:1]	CER
CER[FA20:1]	CER
CE[FA12:0]	CE
CE[FA14:0]	CE
CE[FA14:1]	CE
CE[FA15:0]	CE
CE[FA16:1]	CE
CE[FA17:0]	CE
CE[FA18:4]	CE
CE[FA20:5]	CE
CE[FA22:2]	CE
DAG[FA14:1]	DAG
DAG[FA16:0]	DAG
DAG[FA18:0]	DAG
DAG[FA18:1]	DAG
DAG[FA18:2]	DAG
DAG[FA18:3]	DAG
DAG[FA20:1]	DAG
DAG[FA20:5]	DAG
DAG[FA22:5]	DAG
DAG[FA22:6]	DAG
DCER[FA14:0]	DCER
DCER[FA16:0]	DCER
DCER[FA18:1]	DCER
DCER[FA22:1]	DCER
HCER[FA14:0]	HCER
HCER[FA18:0]	HCER
HCER[FA18:1]	HCER
HCER[FA20:0]	HCER
HCER[FA20:1]	HCER
HCER[FA22:1]	HCER
LCER[FA14:0]	LCER
LCER[FA18:0]	LCER
LCER[FA26:0]	LCER
LCER[FA26:1]	LCER
LPC[FA16:0]	LPC
LPC[FA18:0]	LPC
LPC[FA18:1]	LPC
LPC[FA18:2]	LPC
LPE[FA18:2]	LPE
LPE[FA22:6]	LPE
MAG[FA14:1]	MAG
MAG[FA18:2]	MAG
PC[FA14:0]	PC
PC[FA15:0]	PC
PC[FA16:0]	PC
PC[FA16:1]	PC
PC[FA17:0]	PC
PC[FA18:1]	PC
PC[FA18:3]	PC
PC[FA20:1]	PC
PC[FA20:4]	PC
PC[FA20:5]	PC
PC[FA22:4]	PC
PE[FA16:1]	PE
PE[FA20:5]	PE
PI[FA18:1]	PI
SM[FA14:0]	SM
SM[FA16:0]	SM
SM[FA18:1]	SM
SM[FA20:1]	SM
SM[FA22:1]	SM
TAG[FA12:0]	TAG
TAG[FA14:1]	TAG
TAG[FA18:2]	TAG
TAG[FA18:3]	TAG
TAG[FA20:0]	TAG
TAG[FA20:1]	TAG
TAG[FA20:5]	TAG
TAG[FA22:1]	TAG
TAG[FA22:5]	TAG
TAG[FA22:6]	TAG
Total[FA14:0]	Total
Total[FA14:1]	Total
Total[FA15:0]	Total
Total[FA16:0]	Total
Total[FA16:1]	Total
Total[FA20:3]	Total
Total[FA20:4]	Total
Total[FA20:5]	Total
Total[FA22:1]	Total
Total[FA22:2]	Total
Total[FA22:6]	Total

### Sheet: Proteomics
name	pathway	KEGG ID
4E-BP1	EGFR tyrosine kinase inhibitor resistance	hsa01521
4E-BP1	RNA transport	hsa03013
4E-BP1	ErbB signaling pathway	hsa04012
4E-BP1	HIF-1 signaling pathway	hsa04066
4E-BP1	mTOR signaling pathway	hsa04150
4E-BP1	PI3K-Akt signaling pathway	hsa04151
4E-BP1	AMPK signaling pathway	hsa04152
4E-BP1	Longevity regulating pathway	hsa04211
4E-BP1	Cellular senescence	hsa04218
4E-BP1	Human cytomegalovirus infection	hsa05163
4E-BP1	Human papillomavirus infection	hsa05165
4E-BP1	Herpes simplex virus 1 infection	hsa05168
4E-BP1	Acute myeloid leukemia	hsa05221
4E-BP1	Choline metabolism in cancer	hsa05231
ACE2	Renin-angiotensin system	hsa04614
ACE2	Protein digestion and absorption	hsa04974
ANGPT1	MAPK signaling pathway	hsa04010
ANGPT1	Ras signaling pathway	hsa04014
ANGPT1	Rap1 signaling pathway	hsa04015
ANGPT1	HIF-1 signaling pathway	hsa04066
ANGPT1	PI3K-Akt signaling pathway	hsa04151
ANGPT1	Rheumatoid arthritis	hsa05323
AXIN1	Wnt signaling pathway	hsa04310
AXIN1	Hippo signaling pathway	hsa04390
AXIN1	Signaling pathways regulating pluripotency of stem cells	hsa04550
AXIN1	Cushing syndrome	hsa04934
AXIN1	Alzheimer disease	hsa05010
AXIN1	Human papillomavirus infection	hsa05165
AXIN1	Pathways in cancer	hsa05200
AXIN1	Colorectal cancer	hsa05210
AXIN1	Endometrial cancer	hsa05213
AXIN1	Basal cell carcinoma	hsa05217
AXIN1	Breast cancer	hsa05224
AXIN1	Hepatocellular carcinoma	hsa05225
AXIN1	Gastric cancer	hsa05226
BNP	cGMP-PKG signaling pathway	hsa04022
BNP	Vascular smooth muscle contraction	hsa04270
BNP	Thermogenesis	hsa04714
BOC	Hedgehog signaling pathway	hsa04340
BOC	Axon guidance	hsa04360
CASP-3	Platinum drug resistance	hsa01524
CASP-3	MAPK signaling pathway	hsa04010
CASP-3	p53 signaling pathway	hsa04115
CASP-3	Apoptosis	hsa04210
CASP-3	Apoptosis - multiple species	hsa04215
CASP-3	Natural killer cell mediated cytotoxicity	hsa04650
CASP-3	IL-17 signaling pathway	hsa04657
CASP-3	TNF signaling pathway	hsa04668
CASP-3	Serotonergic synapse	hsa04726
CASP-3	Non-alcoholic fatty liver disease	hsa04932
CASP-3	AGE-RAGE signaling pathway in diabetic complications	hsa04933
CASP-3	Alzheimer disease	hsa05010
CASP-3	Amyotrophic lateral sclerosis	hsa05014
CASP-3	Huntington disease	hsa05016
CASP-3	Prion disease	hsa05020
CASP-3	Epithelial cell signaling in Helicobacter pylori infection	hsa05120
CASP-3	Pathogenic Escherichia coli infection	hsa05130
CASP-3	Salmonella infection	hsa05132
CASP-3	Pertussis	hsa05133
CASP-3	Legionellosis	hsa05134
CASP-3	Toxoplasmosis	hsa05145
CASP-3	Amoebiasis	hsa05146
CASP-3	Tuberculosis	hsa05152
CASP-3	Hepatitis C	hsa05160
CASP-3	Hepatitis B	hsa05161
CASP-3	Measles	hsa05162
CASP-3	Human cytomegalovirus infection	hsa05163
CASP-3	Influenza A	hsa05164
CASP-3	Human papillomavirus infection	hsa05165
CASP-3	Kaposi sarcoma-associated herpesvirus infection	hsa05167
CASP-3	Herpes simplex virus 1 infection	hsa05168
CASP-3	Epstein-Barr virus infection	hsa05169
CASP-3	Human immunodeficiency virus 1 infection	hsa05170
CASP-3	Pathways in cancer	hsa05200
CASP-3	Viral carcinogenesis	hsa05203
CASP-3	Proteoglycans in cancer	hsa05205
CASP-3	MicroRNAs in cancer	hsa05206
CASP-3	Colorectal cancer	hsa05210
CASP-3	Small cell lung cancer	hsa05222
CASP-3	Viral myocarditis	hsa05416
CCL17	Cytokine-cytokine receptor interaction	hsa04060
CCL17	Viral protein interaction with cytokine and cytokine receptor	hsa04061
CCL17	Chemokine signaling pathway	hsa04062
CCL17	C-type lectin receptor signaling pathway	hsa04625
CCL17	IL-17 signaling pathway	hsa04657
CCL19	Cytokine-cytokine receptor interaction	hsa04060
CCL19	Viral protein interaction with cytokine and cytokine receptor	hsa04061
CCL19	Chemokine signaling pathway	hsa04062
CCL19	NF-kappa B signaling pathway	hsa04064
CCL23	Cytokine-cytokine receptor interaction	hsa04060
CCL23	Viral protein interaction with cytokine and cytokine receptor	hsa04061
CCL23	Chemokine signaling pathway	hsa04062
CCL24	Cytokine-cytokine receptor interaction	hsa04060
CCL24	Viral protein interaction with cytokine and cytokine receptor	hsa04061
CCL24	Chemokine signaling pathway	hsa04062
CD244	Natural killer cell mediated cytotoxicity	hsa04650
CD40-L	Cytokine-cytokine receptor interaction	hsa04060
CD40-L	NF-kappa B signaling pathway	hsa04064
CD40-L	Cell adhesion molecules	hsa04514
CD40-L	T cell receptor signaling pathway	hsa04660
CD40-L	Intestinal immune network for IgA production	hsa04672
CD40-L	Malaria	hsa05144
CD40-L	Toxoplasmosis	hsa05145
CD40-L	Asthma	hsa05310
CD40-L	Autoimmune thyroid disease	hsa05320
CD40-L	Systemic lupus erythematosus	hsa05322
CD40-L	Allograft rejection	hsa05330
CD40-L	Primary immunodeficiency	hsa05340
CD40-L	Viral myocarditis	hsa05416
CPA1	Pancreatic secretion	hsa04972
CPA1	Protein digestion and absorption	hsa04974
CPB1	Pancreatic secretion	hsa04972
CPB1	Protein digestion and absorption	hsa04974
CTSD	Sphingolipid signaling pathway	hsa04071
CTSD	Autophagy - animal	hsa04140
CTSD	Lysosome	hsa04142
CTSD	Apoptosis	hsa04210
CTSD	Estrogen signaling pathway	hsa04915
CTSD	Tuberculosis	hsa05152
CTSZ	Lysosome	hsa04142
CTSZ	Apoptosis	hsa04210
CXCL11	Cytokine-cytokine receptor interaction	hsa04060
CXCL11	Viral protein interaction with cytokine and cytokine receptor	hsa04061
CXCL11	Chemokine signaling pathway	hsa04062
CXCL11	Toll-like receptor signaling pathway	hsa04620
CXCL16	Cytokine-cytokine receptor interaction	hsa04060
CXCL16	Chemokine signaling pathway	hsa04062
CXCL5	Cytokine-cytokine receptor interaction	hsa04060
CXCL5	Viral protein interaction with cytokine and cytokine receptor	hsa04061
CXCL5	Chemokine signaling pathway	hsa04062
CXCL5	IL-17 signaling pathway	hsa04657
CXCL5	TNF signaling pathway	hsa04668
CXCL5	Pertussis	hsa05133
CXCL5	Rheumatoid arthritis	hsa05323
EPHB4	Axon guidance	hsa04360
GDF-2	Cytokine-cytokine receptor interaction	hsa04060
GH	Cytokine-cytokine receptor interaction	hsa04060
GH	Neuroactive ligand-receptor interaction	hsa04080
GH	PI3K-Akt signaling pathway	hsa04151
GH	JAK-STAT signaling pathway	hsa04630
GH	Growth hormone synthesis, secretion and action	hsa04935
GP6	ECM-receptor interaction	hsa04512
GP6	Platelet activation	hsa04611
HB-EGF	Endocrine resistance	hsa01522
HB-EGF	ErbB signaling pathway	hsa04012
HB-EGF	GnRH signaling pathway	hsa04912
HB-EGF	Estrogen signaling pathway	hsa04915
HB-EGF	Parathyroid hormone synthesis, secretion and action	hsa04928
HB-EGF	Epithelial cell signaling in Helicobacter pylori infection	hsa05120
HB-EGF	Proteoglycans in cancer	hsa05205
HB-EGF	Bladder cancer	hsa05219
HSP 27	MAPK signaling pathway	hsa04010
HSP 27	VEGF signaling pathway	hsa04370
HSP 27	Amoebiasis	hsa05146
ICAM-2	Cell adhesion molecules	hsa04514
ICAM-2	Natural killer cell mediated cytotoxicity	hsa04650
IL-17A	Cytokine-cytokine receptor interaction	hsa04060
IL-17A	IL-17 signaling pathway	hsa04657
IL-17A	Th17 cell differentiation	hsa04659
IL-17A	Inflammatory bowel disease	hsa05321
IL-17A	Rheumatoid arthritis	hsa05323
IL-17C	Cytokine-cytokine receptor interaction	hsa04060
IL-17C	IL-17 signaling pathway	hsa04657
IL-17RA	Cytokine-cytokine receptor interaction	hsa04060
IL-17RA	IL-17 signaling pathway	hsa04657
IL-1RT1	MAPK signaling pathway	hsa04010
IL-1RT1	Cytokine-cytokine receptor interaction	hsa04060
IL-1RT1	NF-kappa B signaling pathway	hsa04064
IL-1RT1	Osteoclast differentiation	hsa04380
IL-1RT1	Hematopoietic cell lineage	hsa04640
IL-1RT1	Th17 cell differentiation	hsa04659
IL-1RT1	Inflammatory mediator regulation of TRP channels	hsa04750
IL-1RT1	Pathogenic Escherichia coli infection	hsa05130
IL-1RT1	Shigellosis	hsa05131
IL-1RT1	Amoebiasis	hsa05146
IL-1RT1	Human cytomegalovirus infection	hsa05163
IL-1RT1	Human T-cell leukemia virus 1 infection	hsa05166
IL-1RT1	Fluid shear stress and atherosclerosis	hsa05418
IL-1RT2	Cytokine-cytokine receptor interaction	hsa04060
IL-1RT2	Hematopoietic cell lineage	hsa04640
IL-1RT2	Amoebiasis	hsa05146
IL-1RT2	Human T-cell leukemia virus 1 infection	hsa05166
IL-1RT2	Transcriptional misregulation in cancer	hsa05202
IL-1RT2	Prostate cancer	hsa05215
IL-1RT2	Fluid shear stress and atherosclerosis	hsa05418
IL-6RA	EGFR tyrosine kinase inhibitor resistance	hsa01521
IL-6RA	Cytokine-cytokine receptor interaction	hsa04060
IL-6RA	Viral protein interaction with cytokine and cytokine receptor	hsa04061
IL-6RA	HIF-1 signaling pathway	hsa04066
IL-6RA	PI3K-Akt signaling pathway	hsa04151
IL-6RA	JAK-STAT signaling pathway	hsa04630
IL-6RA	Hematopoietic cell lineage	hsa04640
IL-6RA	Th17 cell differentiation	hsa04659
IL-6RA	Non-alcoholic fatty liver disease	hsa04932
IL-6RA	Human cytomegalovirus infection	hsa05163
IL-6RA	Pathways in cancer	hsa05200
IL10	Cytokine-cytokine receptor interaction	hsa04060
IL10	Viral protein interaction with cytokine and cytokine receptor	hsa04061
IL10	FoxO signaling pathway	hsa04068
IL10	C-type lectin receptor signaling pathway	hsa04625
IL10	JAK-STAT signaling pathway	hsa04630
IL10	T cell receptor signaling pathway	hsa04660
IL10	Intestinal immune network for IgA production	hsa04672
IL10	Pertussis	hsa05133
IL10	Yersinia infection	hsa05135
IL10	Leishmaniasis	hsa05140
IL10	Chagas disease	hsa05142
IL10	African trypanosomiasis	hsa05143
IL10	Malaria	hsa05144
IL10	Toxoplasmosis	hsa05145
IL10	Amoebiasis	hsa05146
IL10	Staphylococcus aureus infection	hsa05150
IL10	Tuberculosis	hsa05152
IL10	Asthma	hsa05310
IL10	Autoimmune thyroid disease	hsa05320
IL10	Inflammatory bowel disease	hsa05321
IL10	Systemic lupus erythematosus	hsa05322
IL10	Allograft rejection	hsa05330
IL16	Cytokine-cytokine receptor interaction	hsa04060
IL2-RA	Cytokine-cytokine receptor interaction	hsa04060
IL2-RA	Viral protein interaction with cytokine and cytokine receptor	hsa04061
IL2-RA	Endocytosis	hsa04144
IL2-RA	PI3K-Akt signaling pathway	hsa04151
IL2-RA	JAK-STAT signaling pathway	hsa04630
IL2-RA	Hematopoietic cell lineage	hsa04640
IL2-RA	Th1 and Th2 cell differentiation	hsa04658
IL2-RA	Th17 cell differentiation	hsa04659
IL2-RA	Measles	hsa05162
IL2-RA	Human T-cell leukemia virus 1 infection	hsa05166
IL2-RA	Pathways in cancer	hsa05200
IL33	Cytokine-cytokine receptor interaction	hsa04060
IL33	Necroptosis	hsa04217
IL33	Cytosolic DNA-sensing pathway	hsa04623
IL33	Influenza A	hsa05164
IL7	Cytokine-cytokine receptor interaction	hsa04060
IL7	PI3K-Akt signaling pathway	hsa04151
IL7	JAK-STAT signaling pathway	hsa04630
IL7	Hematopoietic cell lineage	hsa04640
IL7	Pathways in cancer	hsa05200
IL8	Cytokine-cytokine receptor interaction	hsa04060
IL8	Viral protein interaction with cytokine and cytokine receptor	hsa04061
IL8	Chemokine signaling pathway	hsa04062
IL8	NF-kappa B signaling pathway	hsa04064
IL8	Phospholipase D signaling pathway	hsa04072
IL8	Cellular senescence	hsa04218
IL8	Toll-like receptor signaling pathway	hsa04620
IL8	NOD-like receptor signaling pathway	hsa04621
IL8	RIG-I-like receptor signaling pathway	hsa04622
IL8	IL-17 signaling pathway	hsa04657
IL8	Non-alcoholic fatty liver disease	hsa04932
IL8	AGE-RAGE signaling pathway in diabetic complications	hsa04933
IL8	Epithelial cell signaling in Helicobacter pylori infection	hsa05120
IL8	Pathogenic Escherichia coli infection	hsa05130
IL8	Shigellosis	hsa05131
IL8	Salmonella infection	hsa05132
IL8	Pertussis	hsa05133
IL8	Legionellosis	hsa05134
IL8	Yersinia infection	hsa05135
IL8	Chagas disease	hsa05142
IL8	Malaria	hsa05144
IL8	Amoebiasis	hsa05146
IL8	Hepatitis B	hsa05161
IL8	Human cytomegalovirus infection	hsa05163
IL8	Influenza A	hsa05164
IL8	Kaposi sarcoma-associated herpesvirus infection	hsa05167
IL8	Pathways in cancer	hsa05200
IL8	Transcriptional misregulation in cancer	hsa05202
IL8	Bladder cancer	hsa05219
IL8	Rheumatoid arthritis	hsa05323
JAM-A	Cell adhesion molecules	hsa04514
JAM-A	Tight junction	hsa04530
JAM-A	Leukocyte transendothelial migration	hsa04670
JAM-A	Epithelial cell signaling in Helicobacter pylori infection	hsa05120
LAP TGF-beta-1	MAPK signaling pathway	hsa04010
LAP TGF-beta-1	Cytokine-cytokine receptor interaction	hsa04060
LAP TGF-beta-1	FoxO signaling pathway	hsa04068
LAP TGF-beta-1	Cell cycle	hsa04110
LAP TGF-beta-1	Cellular senescence	hsa04218
LAP TGF-beta-1	TGF-beta signaling pathway	hsa04350
LAP TGF-beta-1	Osteoclast differentiation	hsa04380
LAP TGF-beta-1	Hippo signaling pathway	hsa04390
LAP TGF-beta-1	Th17 cell differentiation	hsa04659
LAP TGF-beta-1	Intestinal immune network for IgA production	hsa04672
LAP TGF-beta-1	Relaxin signaling pathway	hsa04926
LAP TGF-beta-1	Non-alcoholic fatty liver disease	hsa04932
LAP TGF-beta-1	AGE-RAGE signaling pathway in diabetic complications	hsa04933
LAP TGF-beta-1	Leishmaniasis	hsa05140
LAP TGF-beta-1	Chagas disease	hsa05142
LAP TGF-beta-1	Malaria	hsa05144
LAP TGF-beta-1	Toxoplasmosis	hsa05145
LAP TGF-beta-1	Amoebiasis	hsa05146
LAP TGF-beta-1	Tuberculosis	hsa05152
LAP TGF-beta-1	Hepatitis B	hsa05161
LAP TGF-beta-1	Human T-cell leukemia virus 1 infection	hsa05166
LAP TGF-beta-1	Pathways in cancer	hsa05200
LAP TGF-beta-1	Proteoglycans in cancer	hsa05205
LAP TGF-beta-1	Colorectal cancer	hsa05210
LAP TGF-beta-1	Renal cell carcinoma	hsa05211
LAP TGF-beta-1	Pancreatic cancer	hsa05212
LAP TGF-beta-1	Chronic myeloid leukemia	hsa05220
LAP TGF-beta-1	Hepatocellular carcinoma	hsa05225
LAP TGF-beta-1	Gastric cancer	hsa05226
LAP TGF-beta-1	Inflammatory bowel disease	hsa05321
LAP TGF-beta-1	Rheumatoid arthritis	hsa05323
LAP TGF-beta-1	Hypertrophic cardiomyopathy	hsa05410
LAP TGF-beta-1	Dilated cardiomyopathy	hsa05414
LIF	Cytokine-cytokine receptor interaction	hsa04060
LIF	Signaling pathways regulating pluripotency of stem cells	hsa04550
LIF	JAK-STAT signaling pathway	hsa04630
LIF	TNF signaling pathway	hsa04668
MARCO	Phagosome	hsa04145
MCP-4	Cytokine-cytokine receptor interaction	hsa04060
MCP-4	Viral protein interaction with cytokine and cytokine receptor	hsa04061
MCP-4	Chemokine signaling pathway	hsa04062
MCP-4	NF-kappa B signaling pathway	hsa04064
MMP-1	PPAR signaling pathway	hsa03320
MMP-1	IL-17 signaling pathway	hsa04657
MMP-1	Relaxin signaling pathway	hsa04926
MMP-1	Pathways in cancer	hsa05200
MMP-1	Bladder cancer	hsa05219
MMP-1	Rheumatoid arthritis	hsa05323
MMP7	Wnt signaling pathway	hsa04310
MMP7	Human T-cell leukemia virus 1 infection	hsa05166
NEMO	Antifolate resistance	hsa01523
NEMO	MAPK signaling pathway	hsa04010
NEMO	Ras signaling pathway	hsa04014
NEMO	Chemokine signaling pathway	hsa04062
NEMO	NF-kappa B signaling pathway	hsa04064
NEMO	PI3K-Akt signaling pathway	hsa04151
NEMO	Apoptosis	hsa04210
NEMO	Osteoclast differentiation	hsa04380
NEMO	Toll-like receptor signaling pathway	hsa04620
NEMO	NOD-like receptor signaling pathway	hsa04621
NEMO	RIG-I-like receptor signaling pathway	hsa04622
NEMO	Cytosolic DNA-sensing pathway	hsa04623
NEMO	C-type lectin receptor signaling pathway	hsa04625
NEMO	IL-17 signaling pathway	hsa04657
NEMO	Th1 and Th2 cell differentiation	hsa04658
NEMO	Th17 cell differentiation	hsa04659
NEMO	T cell receptor signaling pathway	hsa04660
NEMO	B cell receptor signaling pathway	hsa04662
NEMO	TNF signaling pathway	hsa04668
NEMO	Adipocytokine signaling pathway	hsa04920
NEMO	Epithelial cell signaling in Helicobacter pylori infection	hsa05120
NEMO	Pathogenic Escherichia coli infection	hsa05130
NEMO	Shigellosis	hsa05131
NEMO	Salmonella infection	hsa05132
NEMO	Yersinia infection	hsa05135
NEMO	Chagas disease	hsa05142
NEMO	Toxoplasmosis	hsa05145
NEMO	Hepatitis C	hsa05160
NEMO	Hepatitis B	hsa05161
NEMO	Measles	hsa05162
NEMO	Human cytomegalovirus infection	hsa05163
NEMO	Influenza A	hsa05164
NEMO	Human papillomavirus infection	hsa05165
NEMO	Human T-cell leukemia virus 1 infection	hsa05166
NEMO	Kaposi sarcoma-associated herpesvirus infection	hsa05167
NEMO	Herpes simplex virus 1 infection	hsa05168
NEMO	Epstein-Barr virus infection	hsa05169
NEMO	Human immunodeficiency virus 1 infection	hsa05170
NEMO	Pathways in cancer	hsa05200
NEMO	Viral carcinogenesis	hsa05203
NEMO	Pancreatic cancer	hsa05212
NEMO	Prostate cancer	hsa05215
NEMO	Chronic myeloid leukemia	hsa05220
NEMO	Acute myeloid leukemia	hsa05221
NEMO	Small cell lung cancer	hsa05222
NEMO	PD-L1 expression and PD-1 checkpoint pathway in cancer	hsa05235
NEMO	Primary immunodeficiency	hsa05340
NEMO	Fluid shear stress and atherosclerosis	hsa05418
Notch 3	Endocrine resistance	hsa01522
Notch 3	Notch signaling pathway	hsa04330
Notch 3	Apelin signaling pathway	hsa04371
Notch 3	Th1 and Th2 cell differentiation	hsa04658
Notch 3	Thyroid hormone signaling pathway	hsa04919
Notch 3	Human papillomavirus infection	hsa05165
Notch 3	Pathways in cancer	hsa05200
Notch 3	MicroRNAs in cancer	hsa05206
Notch 3	Breast cancer	hsa05224
OSM	Cytokine-cytokine receptor interaction	hsa04060
OSM	PI3K-Akt signaling pathway	hsa04151
OSM	JAK-STAT signaling pathway	hsa04630
PAR-1	Rap1 signaling pathway	hsa04015
PAR-1	Calcium signaling pathway	hsa04020
PAR-1	cAMP signaling pathway	hsa04024
PAR-1	Phospholipase D signaling pathway	hsa04072
PAR-1	Neuroactive ligand-receptor interaction	hsa04080
PAR-1	PI3K-Akt signaling pathway	hsa04151
PAR-1	Complement and coagulation cascades	hsa04610
PAR-1	Platelet activation	hsa04611
PAR-1	Regulation of actin cytoskeleton	hsa04810
PAR-1	Pathogenic Escherichia coli infection	hsa05130
PAR-1	Pathways in cancer	hsa05200
PDGF subunit A	EGFR tyrosine kinase inhibitor resistance	hsa01521
PDGF subunit A	MAPK signaling pathway	hsa04010
PDGF subunit A	Ras signaling pathway	hsa04014
PDGF subunit A	Rap1 signaling pathway	hsa04015
PDGF subunit A	Calcium signaling pathway	hsa04020
PDGF subunit A	Phospholipase D signaling pathway	hsa04072
PDGF subunit A	PI3K-Akt signaling pathway	hsa04151
PDGF subunit A	Focal adhesion	hsa04510
PDGF subunit A	Gap junction	hsa04540
PDGF subunit A	JAK-STAT signaling pathway	hsa04630
PDGF subunit A	Regulation of actin cytoskeleton	hsa04810
PDGF subunit A	Pathways in cancer	hsa05200
PDGF subunit A	Transcriptional misregulation in cancer	hsa05202
PDGF subunit A	MicroRNAs in cancer	hsa05206
PDGF subunit A	Glioma	hsa05214
PDGF subunit A	Prostate cancer	hsa05215
PDGF subunit A	Melanoma	hsa05218
PDGF subunit A	Choline metabolism in cancer	hsa05231
PDGF subunit A	Fluid shear stress and atherosclerosis	hsa05418
PDGF subunit B	EGFR tyrosine kinase inhibitor resistance	hsa01521
PDGF subunit B	MAPK signaling pathway	hsa04010
PDGF subunit B	Ras signaling pathway	hsa04014
PDGF subunit B	Rap1 signaling pathway	hsa04015
PDGF subunit B	Calcium signaling pathway	hsa04020
PDGF subunit B	Phospholipase D signaling pathway	hsa04072
PDGF subunit B	PI3K-Akt signaling pathway	hsa04151
PDGF subunit B	Focal adhesion	hsa04510
PDGF subunit B	Gap junction	hsa04540
PDGF subunit B	JAK-STAT signaling pathway	hsa04630
PDGF subunit B	Regulation of actin cytoskeleton	hsa04810
PDGF subunit B	Kaposi sarcoma-associated herpesvirus infection	hsa05167
PDGF subunit B	Pathways in cancer	hsa05200
PDGF subunit B	MicroRNAs in cancer	hsa05206
PDGF subunit B	Renal cell carcinoma	hsa05211
PDGF subunit B	Glioma	hsa05214
PDGF subunit B	Prostate cancer	hsa05215
PDGF subunit B	Melanoma	hsa05218
PDGF subunit B	Choline metabolism in cancer	hsa05231
PDGF subunit B	Fluid shear stress and atherosclerosis	hsa05418
PECAM-1	Cell adhesion molecules	hsa04514
PECAM-1	Leukocyte transendothelial migration	hsa04670
PECAM-1	Malaria	hsa05144
PECAM-1	Fluid shear stress and atherosclerosis	hsa05418
RAGE	AGE-RAGE signaling pathway in diabetic complications	hsa04933
RAGE	Alzheimer disease	hsa05010
SELP	Cell adhesion molecules	hsa04514
SELP	Malaria	hsa05144
SELP	Staphylococcus aureus infection	hsa05150
SHPS-1	Osteoclast differentiation	hsa04380
SIRT2	Nicotinate and nicotinamide metabolism	hsa00760
SIRT2	Metabolic pathways	hsa01100
SORT1	Lysosome	hsa04142
SORT1	Neurotrophin signaling pathway	hsa04722
SORT1	Cholesterol metabolism	hsa04979
SRC	EGFR tyrosine kinase inhibitor resistance	hsa01521
SRC	Endocrine resistance	hsa01522
SRC	ErbB signaling pathway	hsa04012
SRC	Rap1 signaling pathway	hsa04015
SRC	Chemokine signaling pathway	hsa04062
SRC	Mitophagy - animal	hsa04137
SRC	Endocytosis	hsa04144
SRC	Axon guidance	hsa04360
SRC	VEGF signaling pathway	hsa04370
SRC	Focal adhesion	hsa04510
SRC	Adherens junction	hsa04520
SRC	Tight junction	hsa04530
SRC	Gap junction	hsa04540
SRC	Platelet activation	hsa04611
SRC	C-type lectin receptor signaling pathway	hsa04625
SRC	Inflammatory mediator regulation of TRP channels	hsa04750
SRC	Regulation of actin cytoskeleton	hsa04810
SRC	GnRH signaling pathway	hsa04912
SRC	Estrogen signaling pathway	hsa04915
SRC	Prolactin signaling pathway	hsa04917
SRC	Thyroid hormone signaling pathway	hsa04919
SRC	Relaxin signaling pathway	hsa04926
SRC	Epithelial cell signaling in Helicobacter pylori infection	hsa05120
SRC	Pathogenic Escherichia coli infection	hsa05130
SRC	Shigellosis	hsa05131
SRC	Yersinia infection	hsa05135
SRC	Tuberculosis	hsa05152
SRC	Hepatitis B	hsa05161
SRC	Human cytomegalovirus infection	hsa05163
SRC	Kaposi sarcoma-associated herpesvirus infection	hsa05167
SRC	Herpes simplex virus 1 infection	hsa05168
SRC	Viral carcinogenesis	hsa05203
SRC	Proteoglycans in cancer	hsa05205
SRC	Bladder cancer	hsa05219
SRC	Fluid shear stress and atherosclerosis	hsa05418
ST1A1	Chemical carcinogenesis	hsa05204
ST2	Cytokine-cytokine receptor interaction	hsa04060
STAMBP	Endocytosis	hsa04144
STK4	MAPK signaling pathway	hsa04010
STK4	Ras signaling pathway	hsa04014
STK4	FoxO signaling pathway	hsa04068
STK4	Pathways in cancer	hsa05200
STK4	Non-small cell lung cancer	hsa05223
TGF-alpha	EGFR tyrosine kinase inhibitor resistance	hsa01521
TGF-alpha	MAPK signaling pathway	hsa04010
TGF-alpha	ErbB signaling pathway	hsa04012
TGF-alpha	Ras signaling pathway	hsa04014
TGF-alpha	PI3K-Akt signaling pathway	hsa04151
TGF-alpha	Estrogen signaling pathway	hsa04915
TGF-alpha	Pathways in cancer	hsa05200
TGF-alpha	Colorectal cancer	hsa05210
TGF-alpha	Renal cell carcinoma	hsa05211
TGF-alpha	Pancreatic cancer	hsa05212
TGF-alpha	Glioma	hsa05214
TGF-alpha	Prostate cancer	hsa05215
TGF-alpha	Non-small cell lung cancer	hsa05223
TGF-alpha	Hepatocellular carcinoma	hsa05225
TGM2	Huntington disease	hsa05016
THPO	Cytokine-cytokine receptor interaction	hsa04060
THPO	JAK-STAT signaling pathway	hsa04630
THPO	Hematopoietic cell lineage	hsa04640
TNF-R1	MAPK signaling pathway	hsa04010
TNF-R1	Cytokine-cytokine receptor interaction	hsa04060
TNF-R1	Viral protein interaction with cytokine and cytokine receptor	hsa04061
TNF-R1	NF-kappa B signaling pathway	hsa04064
TNF-R1	Sphingolipid signaling pathway	hsa04071
TNF-R1	mTOR signaling pathway	hsa04150
TNF-R1	Apoptosis	hsa04210
TNF-R1	Apoptosis - multiple species	hsa04215
TNF-R1	Necroptosis	hsa04217
TNF-R1	Osteoclast differentiation	hsa04380
TNF-R1	TNF signaling pathway	hsa04668
TNF-R1	Adipocytokine signaling pathway	hsa04920
TNF-R1	Insulin resistance	hsa04931
TNF-R1	Non-alcoholic fatty liver disease	hsa04932
TNF-R1	Alzheimer disease	hsa05010
TNF-R1	Amyotrophic lateral sclerosis	hsa05014
TNF-R1	Pathogenic Escherichia coli infection	hsa05130
TNF-R1	Shigellosis	hsa05131
TNF-R1	Salmonella infection	hsa05132
TNF-R1	Chagas disease	hsa05142
TNF-R1	Toxoplasmosis	hsa05145
TNF-R1	Tuberculosis	hsa05152
TNF-R1	Hepatitis C	hsa05160
TNF-R1	Human cytomegalovirus infection	hsa05163
TNF-R1	Influenza A	hsa05164
TNF-R1	Human papillomavirus infection	hsa05165
TNF-R1	Human T-cell leukemia virus 1 infection	hsa05166
TNF-R1	Kaposi sarcoma-associated herpesvirus infection	hsa05167
TNF-R1	Herpes simplex virus 1 infection	hsa05168
TNF-R1	Human immunodeficiency virus 1 infection	hsa05170
TNF-R1	Fluid shear stress and atherosclerosis	hsa05418
TNF-R2	Cytokine-cytokine receptor interaction	hsa04060
TNF-R2	Viral protein interaction with cytokine and cytokine receptor	hsa04061
TNF-R2	TNF signaling pathway	hsa04668
TNF-R2	Adipocytokine signaling pathway	hsa04920
TNF-R2	Amyotrophic lateral sclerosis	hsa05014
TNF-R2	Human immunodeficiency virus 1 infection	hsa05170
TNFB	Cytokine-cytokine receptor interaction	hsa04060
TNFB	Viral protein interaction with cytokine and cytokine receptor	hsa04061
TNFB	NF-kappa B signaling pathway	hsa04064
TNFB	TNF signaling pathway	hsa04668
TNFB	Type I diabetes mellitus	hsa04940
TNFB	Human T-cell leukemia virus 1 infection	hsa05166
TNFB	Herpes simplex virus 1 infection	hsa05168
TNFRSF13B	Cytokine-cytokine receptor interaction	hsa04060
TNFRSF13B	Intestinal immune network for IgA production	hsa04672
TNFRSF13B	Primary immunodeficiency	hsa05340
TNFSF13B	Cytokine-cytokine receptor interaction	hsa04060
TNFSF13B	NF-kappa B signaling pathway	hsa04064
TNFSF13B	Intestinal immune network for IgA production	hsa04672
TNFSF13B	Rheumatoid arthritis	hsa05323
TR-AP	Riboflavin metabolism	hsa00740
TR-AP	Metabolic pathways	hsa01100
TR-AP	Lysosome	hsa04142
TR-AP	Osteoclast differentiation	hsa04380
TR-AP	Rheumatoid arthritis	hsa05323
TRAIL	Cytokine-cytokine receptor interaction	hsa04060
TRAIL	Viral protein interaction with cytokine and cytokine receptor	hsa04061
TRAIL	FoxO signaling pathway	hsa04068
TRAIL	Apoptosis	hsa04210
TRAIL	Necroptosis	hsa04217
TRAIL	Natural killer cell mediated cytotoxicity	hsa04650
TRAIL	Pathogenic Escherichia coli infection	hsa05130
TRAIL	Salmonella infection	hsa05132
TRAIL	Influenza A	hsa05164
TWEAK	Cytokine-cytokine receptor interaction	hsa04060
